# Effects of a High-Airflow Fan-Attached Garment on Thermoregulatory and Physiological Responses During Physical Activity in Hot Environments: A Randomized Crossover Trial

**DOI:** 10.64898/2026.11.23.26368461

**Authors:** Kazuma Hayashi, Megumi Wanifuchi, Hironaga Ito, Yuki Urushizawa, Yoshihito Tomioka, Fuminori Takayama

## Abstract

**Objectives:** Although fan-attached garments are widely used, conventional airflow rates have shown limited efficacy in suppressing core body temperature elevation during physical activity. We aimed to investigate the effects of a high-airflow fan-attached garment on core body temperature and physiological strain during physical activity in hot environments under different humidity levels.

**Methods:** Seven healthy adult men completed four randomized crossover trials involving two environmental conditions—wet bulb globe temperatures of 25°C (36°C, 20% relative humidity) and 31°C (36°C, 60% relative humidity)—and two garment conditions: control and fan-attached garment (80 L/s airflow). Each trial consisted of a 10-min thermoneutral rest, 10-min hot rest, and 60-min continuous cycle ergometer exercise (60 W). We evaluated rectal and skin temperatures, heart rate, microclimate environment, body mass change, and subjective sensations.

**Results:** At a wet bulb globe temperature of 31°C, the fan-attached garment significantly suppressed the increase in rectal temperature compared with the control garment at 60 min of exercise (difference: 0.50°C, p < 0.001), with rectal temperature remaining unchanged from baseline (+0.11°C, p = 0.077). Exercise heart rate (difference: 31.5 beats/min, p < 0.001) and body mass loss (difference: 0.5 kg, p = 0.001) were also significantly reduced with the fan-attached garment. Microclimate humidity was significantly lower with the fan-attached garment throughout exercise in both environments (p < 0.001).

**Conclusions:** The high-airflow (80 L/s) fan-attached garment effectively prevented an increase in core body temperature and mitigated cardiovascular and thermoregulatory strain during moderate physical activity, even in hot and humid environments.

**Trial registration number:** UMIN000061936

*Key points:* 

*What is already known on this topic:* Fan-attached garments are widely used to reduce heat strain; however, evidence regarding the efficacy of high-airflow fans (e.g., 80 L/s) remains limited.

*What this study adds:* Wearing a fan-attached garment equipped with a high-airflow fan (80 L/s) substantially lowered clothing microclimate humidity under low humidity and suppressed its increase under high humidity, and almost completely prevented an increase in core body temperature (+0.11°C) during 1 h of moderate exercise in a hot and humid environment (wet bulb globe temperature 31°C; 36°C, 60% relative humidity). Furthermore, it markedly reduced heart rate (by up to 32 bpm) and body mass loss (by 0.5 kg).

*How this study might affect research, practice or policy:* High-airflow fan-attached garments provide an effective heat-mitigation strategy for industrial workers performing continuous physical labor in hot environments. These findings support practical workplace interventions to safeguard workers’ health and sustain productivity in accordance with regulatory heat-prevention guidelines.
