## Supplementary material for "Effects of a High-Airflow Fan-Attached Garment on Thermoregulatory and Physiological Responses During Physical Activity in Hot Environments: A Randomized Crossover Trial": Table S1

### Sheet: Rectal temperature
Trial	Timing	Estimated Marginal Means	Lower. Confidence Interval	Upper. Confidence Interval
WBGT 25-CON	Thermoneutral rest	37.0251	36.9059	37.1444
WBGT 25-FAN	Thermoneutral rest	37.0208	36.9014	37.1401
WBGT 31-CON	Thermoneutral rest	37.0345	36.9153	37.1537
WBGT 31-FAN	Thermoneutral rest	37.0434	36.9239	37.1628
WBGT 25-CON	Hot Exposure rest	36.9171	36.7979	37.0364
WBGT 25-FAN	Hot Exposure rest	36.9659	36.8466	37.0852
WBGT 31-CON	Hot Exposure rest	36.9559	36.8367	37.0751
WBGT 31-FAN	Hot Exposure rest	36.9479	36.8285	37.0673
WBGT 25-CON	Hot exercise (20min)	36.9723	36.853	37.0915
WBGT 25-FAN	Hot exercise (20min)	37.0259	36.9066	37.1452
WBGT 31-CON	Hot exercise (20min)	36.9893	36.8701	37.1085
WBGT 31-FAN	Hot exercise (20min)	36.9825	36.8631	37.1019
WBGT 25-CON	Hot exercise (40min)	37.1123	36.993	37.2315
WBGT 25-FAN	Hot exercise (40min)	37.1265	37.0072	37.2458
WBGT 31-CON	Hot exercise (40min)	37.2942	37.175	37.4134
WBGT 31-FAN	Hot exercise (40min)	37.0736	36.9542	37.193
WBGT 25-CON	Hot exercise (60min)	37.2028	37.0836	37.3221
WBGT 25-FAN	Hot exercise (60min)	37.1102	36.9909	37.2295
WBGT 31-CON	Hot exercise (60min)	37.6559	37.5367	37.7751
WBGT 31-FAN	Hot exercise (60min)	37.1536	37.0342	37.273

### Sheet: Skin temperature（Chest）
Trial	Timing	Estimated Marginal Means	Lower. Confidence Interval	Upper. Confidence Interval
WBGT 25-CON	Thermoneutral rest	33.8716	33.288	34.4552
WBGT 25-FAN	Thermoneutral rest	33.8486	33.2635	34.4338
WBGT 31-CON	Thermoneutral rest	34.0825	33.497	34.6681
WBGT 31-FAN	Thermoneutral rest	33.9272	33.3436	34.5108
WBGT 25-CON	Hot Exposure rest	34.8673	34.2837	35.4509
WBGT 25-FAN	Hot Exposure rest	34.8752	34.2901	35.4603
WBGT 31-CON	Hot Exposure rest	35.4228	34.8373	36.0084
WBGT 31-FAN	Hot Exposure rest	35.1678	34.5842	35.7514
WBGT 25-CON	Hot exercise (20min)	36.1188	35.5351	36.7024
WBGT 25-FAN	Hot exercise (20min)	35.8009	35.2158	36.386
WBGT 31-CON	Hot exercise (20min)	36.5314	35.9459	37.1169
WBGT 31-FAN	Hot exercise (20min)	36.0329	35.4494	36.6165
WBGT 25-CON	Hot exercise (40min)	36.3545	35.7709	36.9381
WBGT 25-FAN	Hot exercise (40min)	34.7586	34.1735	35.3438
WBGT 31-CON	Hot exercise (40min)	36.9337	36.3481	37.5192
WBGT 31-FAN	Hot exercise (40min)	35.7458	35.1622	36.3294
WBGT 25-CON	Hot exercise (60min)	36.3488	35.7651	36.9324
WBGT 25-FAN	Hot exercise (60min)	33.7978	33.2127	34.3829
WBGT 31-CON	Hot exercise (60min)	37.1777	36.5921	37.7632
WBGT 31-FAN	Hot exercise (60min)	35.6204	35.0368	36.2039

### Sheet: Skin temperature（Upper arm）
Trial	Timing	Estimated Marginal Means	Lower. Confidence Interval	Upper. Confidence Interval
WBGT 25-CON	Thermoneutral rest	33.8937	33.5724	34.2151
WBGT 25-FAN	Thermoneutral rest	33.9443	33.6225	34.2661
WBGT 31-CON	Thermoneutral rest	33.8269	33.5029	34.151
WBGT 31-FAN	Thermoneutral rest	33.9279	33.6064	34.2495
WBGT 25-CON	Hot Exposure rest	34.908	34.5866	35.2294
WBGT 25-FAN	Hot Exposure rest	35.0303	34.7085	35.3521
WBGT 31-CON	Hot Exposure rest	35.3061	34.982	35.6301
WBGT 31-FAN	Hot Exposure rest	35.0142	34.6927	35.3357
WBGT 25-CON	Hot exercise (20min)	35.5211	35.1998	35.8425
WBGT 25-FAN	Hot exercise (20min)	35.2083	34.8865	35.5301
WBGT 31-CON	Hot exercise (20min)	36.2475	35.9234	36.5716
WBGT 31-FAN	Hot exercise (20min)	35.6519	35.3304	35.9735
WBGT 25-CON	Hot exercise (40min)	35.4646	35.1432	35.7859
WBGT 25-FAN	Hot exercise (40min)	34.9832	34.6614	35.3049
WBGT 31-CON	Hot exercise (40min)	36.4498	36.1257	36.7738
WBGT 31-FAN	Hot exercise (40min)	35.6151	35.2935	35.9366
WBGT 25-CON	Hot exercise (60min)	35.4143	35.0929	35.7357
WBGT 25-FAN	Hot exercise (60min)	34.7546	34.4328	35.0764
WBGT 31-CON	Hot exercise (60min)	36.6732	36.3491	36.9973
WBGT 31-FAN	Hot exercise (60min)	35.6496	35.3281	35.9712

### Sheet: Skin temperature（Thigh）
Trial	Timing	Estimated Marginal Means	Lower. Confidence Interval	Upper. Confidence Interval
WBGT 25-CON	Thermoneutral rest	33.1816	32.8146	33.5487
WBGT 25-FAN	Thermoneutral rest	32.9569	32.587	33.3267
WBGT 31-CON	Thermoneutral rest	33.1811	32.8143	33.5479
WBGT 31-FAN	Thermoneutral rest	33.2875	32.9193	33.6557
WBGT 25-CON	Hot Exposure rest	34.5276	34.1606	34.8947
WBGT 25-FAN	Hot Exposure rest	34.6135	34.2436	34.9833
WBGT 31-CON	Hot Exposure rest	34.9965	34.6297	35.3634
WBGT 31-FAN	Hot Exposure rest	35.0284	34.6602	35.3966
WBGT 25-CON	Hot exercise (20min)	36.3316	35.9646	36.6987
WBGT 25-FAN	Hot exercise (20min)	36.3843	36.0144	36.7542
WBGT 31-CON	Hot exercise (20min)	36.4502	36.0834	36.8171
WBGT 31-FAN	Hot exercise (20min)	36.4158	36.0476	36.784
WBGT 25-CON	Hot exercise (40min)	36.1462	35.7792	36.5132
WBGT 25-FAN	Hot exercise (40min)	36.3095	35.9396	36.6793
WBGT 31-CON	Hot exercise (40min)	36.1962	35.8294	36.5631
WBGT 31-FAN	Hot exercise (40min)	36.3533	35.9851	36.7214
WBGT 25-CON	Hot exercise (60min)	36.4433	36.0763	36.8104
WBGT 25-FAN	Hot exercise (60min)	36.3195	35.9496	36.6893
WBGT 31-CON	Hot exercise (60min)	36.3657	35.9989	36.7325
WBGT 31-FAN	Hot exercise (60min)	36.3441	35.9759	36.7123

### Sheet: Microclimate temperature
Trial	Timing	Estimated Marginal Means	Lower. Confidence Interval	Upper. Confidence Interval
WBGT 25-CON	Thermoneutral rest	31.4817	30.7922	32.1712
WBGT 25-FAN	Thermoneutral rest	31.1965	30.5669	31.8261
WBGT 31-CON	Thermoneutral rest	31.3011	30.67	31.9322
WBGT 31-FAN	Thermoneutral rest	30.9503	30.3015	31.5992
WBGT 25-CON	Hot Exposure rest	33.5117	32.8222	34.2012
WBGT 25-FAN	Hot Exposure rest	34.7808	34.1512	35.4104
WBGT 31-CON	Hot Exposure rest	34.4365	33.8054	35.0677
WBGT 31-FAN	Hot Exposure rest	35.0803	34.4315	35.7292
WBGT 25-CON	Hot exercise (20min)	34.0951	33.4056	34.7846
WBGT 25-FAN	Hot exercise (20min)	34.9531	34.3234	35.5827
WBGT 31-CON	Hot exercise (20min)	35.1203	34.4891	35.7514
WBGT 31-FAN	Hot exercise (20min)	35.4741	34.8252	36.1229
WBGT 25-CON	Hot exercise (40min)	33.8144	33.1249	34.5039
WBGT 25-FAN	Hot exercise (40min)	33.8979	33.2683	34.5275
WBGT 31-CON	Hot exercise (40min)	35.4565	34.8254	36.0877
WBGT 31-FAN	Hot exercise (40min)	35.0266	34.3778	35.6754
WBGT 25-CON	Hot exercise (60min)	33.6427	32.9532	34.3322
WBGT 25-FAN	Hot exercise (60min)	33.9533	33.3237	34.5829
WBGT 31-CON	Hot exercise (60min)	35.7424	35.0657	36.4191
WBGT 31-FAN	Hot exercise (60min)	34.7952	34.1464	35.444

### Sheet: Microclimate humidity
Trial	Timing	Estimated Marginal Means	Lower. Confidence Interval	Upper. Confidence Interval
WBGT 25-CON	Thermoneutral rest	69.8404	64.3401	75.3407
WBGT 25-FAN	Thermoneutral rest	71.0174	65.8553	76.1796
WBGT 31-CON	Thermoneutral rest	77.408	72.1782	82.6377
WBGT 31-FAN	Thermoneutral rest	74.3279	69.2369	79.4189
WBGT 25-CON	Hot Exposure rest	77.3558	71.8555	82.8561
WBGT 25-FAN	Hot Exposure rest	44.3377	39.1756	49.4998
WBGT 31-CON	Hot Exposure rest	85.6114	80.3816	90.8412
WBGT 31-FAN	Hot Exposure rest	71.8651	66.774	76.9561
WBGT 25-CON	Hot exercise (20min)	81.3581	75.8578	86.8584
WBGT 25-FAN	Hot exercise (20min)	46.4986	41.3365	51.6607
WBGT 31-CON	Hot exercise (20min)	90.5277	85.2979	95.7575
WBGT 31-FAN	Hot exercise (20min)	71.0873	65.9963	76.1784
WBGT 25-CON	Hot exercise (40min)	88.9798	83.4795	94.4801
WBGT 25-FAN	Hot exercise (40min)	54.7797	49.6176	59.9418
WBGT 31-CON	Hot exercise (40min)	92.3865	87.1568	97.6163
WBGT 31-FAN	Hot exercise (40min)	73.8911	68.8	78.9821
WBGT 25-CON	Hot exercise (60min)	92.1004	86.6001	97.6007
WBGT 25-FAN	Hot exercise (60min)	53.0712	47.9091	58.2333
WBGT 31-CON	Hot exercise (60min)	93.1131	87.5171	98.7091
WBGT 31-FAN	Hot exercise (60min)	74.3036	69.2126	79.3947

### Sheet: Changes in body mass
Trial	Estimated Marginal Means	Lower. Confidence Interval	Upper. Confidence Interval
WBGT 25-CON	0.545926	0.31487	0.776982
WBGT 25-FAN	0.451996	0.22088	0.683111
WBGT 31-CON	0.997512	0.766416	1.22861
WBGT 31-FAN	0.547424	0.316195	0.778654
