## Supplementary material for "Effects of a High-Airflow Fan-Attached Garment on Thermoregulatory and Physiological Responses During Physical Activity in Hot Environments: A Randomized Crossover Trial": Table S2

### Sheet: Rating of perceived exertion
Trial	Timing	n	Mean	Standard Deviation	Median	Q1	Q3
WBGT 25-CON	Thermoneutral rest	7	7.28571	1.70434	7	6.5	7
WBGT 25-CON	Hot Exposure rest	7	9	2.44949	9	7	11
WBGT 25-CON	Hot exercise (20min)	7	11.2857	3.03942	11	10.5	12.5
WBGT 25-CON	Hot exercise (40min)	7	12	3.69685	12	10.5	14
WBGT 25-CON	Hot exercise (60min)	7	12.2857	3.72891	12	11	14
WBGT 25-FAN	Thermoneutral rest	7	7.14286	1.06904	7	6.5	7.5
WBGT 25-FAN	Hot Exposure rest	7	8.28571	1.79947	9	7	9
WBGT 25-FAN	Hot exercise (20min)	7	10.4286	1.90238	11	10	11
WBGT 25-FAN	Hot exercise (40min)	7	11	2.58199	12	9.5	12
WBGT 25-FAN	Hot exercise (60min)	7	11.5714	3.15474	11	10.5	12.5
WBGT 31-CON	Thermoneutral rest	7	7.28571	1.25357	7	6.5	8
WBGT 31-CON	Hot Exposure rest	7	9.57143	2.63674	11	7.5	11.5
WBGT 31-CON	Hot exercise (20min)	7	12.2857	3.54562	13	11	14
WBGT 31-CON	Hot exercise (40min)	7	13.8571	4.48808	15	12	16
WBGT 31-CON	Hot exercise (60min)	7	14.5714	4.54082	15	13.5	17
WBGT 31-FAN	Thermoneutral rest	7	6.85714	1.06904	7	6	7
WBGT 31-FAN	Hot Exposure rest	7	8.28571	2.05866	8	6.5	10
WBGT 31-FAN	Hot exercise (20min)	7	10.5714	2.50713	11	10	11.5
WBGT 31-FAN	Hot exercise (40min)	7	11.2857	3.03942	11	10.5	12.5
WBGT 31-FAN	Hot exercise (60min)	7	12.1429	3.62531	12	11	14

### Sheet: Thermal sensation
Trial	Timing	n	Mean	Standard Deviation	Median	Q1	Q3
WBGT 25-CON	Thermoneutral rest	7	4	1	4	3.5	4
WBGT 25-CON	Hot Exposure rest	7	6.57143	0.9759	7	6	7
WBGT 25-CON	Hot exercise (20min)	7	7	1.1547	7	6.5	8
WBGT 25-CON	Hot exercise (40min)	7	7.42857	1.13389	8	7.5	8
WBGT 25-CON	Hot exercise (60min)	7	7.71429	0.95119	8	7.5	8
WBGT 25-FAN	Thermoneutral rest	7	3.85714	0.899735	4	3	4.5
WBGT 25-FAN	Hot Exposure rest	7	5.14286	1.57359	5	4	6.5
WBGT 25-FAN	Hot exercise (20min)	7	5.71429	1.38013	5	5	6.5
WBGT 25-FAN	Hot exercise (40min)	7	6	1.29099	5	5	7
WBGT 25-FAN	Hot exercise (60min)	7	6.28571	1.70434	6	5	8
WBGT 31-CON	Thermoneutral rest	7	3.85714	0.690066	4	3.5	4
WBGT 31-CON	Hot Exposure rest	7	7.28571	0.755929	7	7	8
WBGT 31-CON	Hot exercise (20min)	7	8	0.57735	8	8	8
WBGT 31-CON	Hot exercise (40min)	7	8.14286	0.377964	8	8	8
WBGT 31-CON	Hot exercise (60min)	7	8.57143	0.534522	9	8	9
WBGT 31-FAN	Thermoneutral rest	7	4.85714	0.899735	5	4	5.5
WBGT 31-FAN	Hot Exposure rest	7	5.85714	1.34519	6	5	6.5
WBGT 31-FAN	Hot exercise (20min)	7	6.85714	1.06904	7	6.5	7.5
WBGT 31-FAN	Hot exercise (40min)	7	7.14286	1.34519	7	6.5	8
WBGT 31-FAN	Hot exercise (60min)	7	7.28571	1.38013	8	6.5	8

### Sheet: Thermal comfort
Trial	Timing	n	Mean	Standard Deviation	Median	Q1	Q3
WBGT 25-CON	Thermoneutral rest	7	1.42857	1.13389	2	0.5	2
WBGT 25-CON	Hot Exposure rest	7	-0.571429	0.786796	-1	-1	-0.5
WBGT 25-CON	Hot exercise (20min)	7	-1.14286	1.06904	-1	-2	-1
WBGT 25-CON	Hot exercise (40min)	7	-1.57143	0.9759	-2	-2	-1
WBGT 25-CON	Hot exercise (60min)	7	-1.85714	1.06904	-2	-2.5	-1.5
WBGT 25-FAN	Thermoneutral rest	7	1.57143	1.13389	2	1	2
WBGT 25-FAN	Hot Exposure rest	7	0.571429	0.9759	1	0	1
WBGT 25-FAN	Hot exercise (20min)	7	0.142857	1.06904	0	-0.5	0.5
WBGT 25-FAN	Hot exercise (40min)	7	-0.285714	1.25357	-1	-1	0
WBGT 25-FAN	Hot exercise (60min)	7	-0.142857	1.06904	-1	-1	1
WBGT 31-CON	Thermoneutral rest	7	1.28571	0.755929	1	1	2
WBGT 31-CON	Hot Exposure rest	7	-1	0.816497	-1	-1.5	-0.5
WBGT 31-CON	Hot exercise (20min)	7	-2	0.57735	-2	-2	-2
WBGT 31-CON	Hot exercise (40min)	7	-2.28571	0.48795	-2	-2.5	-2
WBGT 31-CON	Hot exercise (60min)	7	-2.57143	0.534522	-3	-3	-2
WBGT 31-FAN	Thermoneutral rest	7	1.57143	1.13389	2	1	2
WBGT 31-FAN	Hot Exposure rest	7	-0.285714	1.1127	-1	-1	0
WBGT 31-FAN	Hot exercise (20min)	7	-0.714286	0.755929	-1	-1	-1
WBGT 31-FAN	Hot exercise (40min)	7	-1	0.57735	-1	-1	-1
WBGT 31-FAN	Hot exercise (60min)	7	-1	1.1547	-1	-1	-1

### Sheet: Thirst sensation
Trial	Timing	n	Mean	Standard Deviation	Median	Q1	Q3
WBGT 25-CON	Thermoneutral rest	7	4.28571	2.13809	4	2.5	6
WBGT 25-CON	Hot Exposure rest	7	4.71429	2.13809	4	3.5	6
WBGT 25-CON	Hot exercise (20min)	7	5.71429	2.28869	5	4	7.5
WBGT 25-CON	Hot exercise (40min)	7	6.28571	2.13809	5	5	7.5
WBGT 25-CON	Hot exercise (60min)	7	6.14286	2.26779	5	4.5	7.5
WBGT 25-FAN	Thermoneutral rest	7	4	1.52753	4	3	5
WBGT 25-FAN	Hot Exposure rest	7	4.71429	1.79947	5	3.5	6
WBGT 25-FAN	Hot exercise (20min)	7	5.14286	1.46385	6	4	6
WBGT 25-FAN	Hot exercise (40min)	7	5.14286	1.9518	6	4	6
WBGT 25-FAN	Hot exercise (60min)	7	5.14286	1.9518	6	4	6
WBGT 31-CON	Thermoneutral rest	7	4.28571	1.60357	5	3	5.5
WBGT 31-CON	Hot Exposure rest	7	4.85714	1.9518	5	3.5	6.5
WBGT 31-CON	Hot exercise (20min)	7	5.85714	1.9518	6	5	6.5
WBGT 31-CON	Hot exercise (40min)	7	6.28571	2.21467	7	5	7
WBGT 31-CON	Hot exercise (60min)	7	6.57143	2.0702	7	6	7
WBGT 31-FAN	Thermoneutral rest	7	3.42857	0.786796	3	3	3.5
WBGT 31-FAN	Hot Exposure rest	7	4.57143	1.13389	4	4	4.5
WBGT 31-FAN	Hot exercise (20min)	7	5.57143	1.51186	5	4.5	6.5
WBGT 31-FAN	Hot exercise (40min)	7	5.85714	1.67616	6	4.5	7
WBGT 31-FAN	Hot exercise (60min)	7	5.85714	1.67616	6	4.5	7
